# Associations of Trajectories of Loneliness and Neighborhood Stability with Depression, Alcohol and Substance Use, and Quality of Life among Women Living with HIV

**DOI:** 10.64898/2026.07.14.26358061

**Authors:** Peter Barr, Andrew Edmonds, Bradley Aouizerat, Mardge Cohen, Judith A. Cook, M. Reuel Friedman, Sabina Haberlen, Susan Holman, Mirjam-Colette Kempf, Deborah Konkle-Parker, Jennafer L. Kwait, David B. Hanna, Gayathri Pandey, Michael Plankey, Leah H. Rubin, Anna A. Rubtsova, Rebecca M. Schwartz, Azure B. Thompson, Deborah L. Jones, Jacquelyn L. Meyers, Tracey Wilson

**Author notes:** Corresponding author: Peter B. Barr,450 Clarkson Ave, MSC 1203, Brooklyn, NY 11203. These authors jointly supervised this work (Jacquelyn L. Meyers, Tracey Wilson).

## Abstract

Social relationships are an important social determinant of health. Loneliness, the perceived gap between one’s actual and desired relationships, has emerged as an important mechanism through which social relationships impact health. Like other intrapersonal-level factors associated with health, loneliness is influenced by broader social and structural factors, including characteristics of one’s neighborhood social environment. Although neighborhood-level protective and risk factors for loneliness and for mental health have been identified, prior studies have often focused solely on self-reported perceptions of the neighborhood environment. Further, few have considered aspects of the neighborhood social environments, such as neighborhood stability (i.e., stability of the community with long or short-term residents), independent of neighborhood socioeconomic conditions. In the current analysis, we explored longitudinal patterns of loneliness in conjunction with neighborhood stability among women with HIV (WWH) enrolled into the MACS/WIHS Combined Cohort Study (MWCCS) from 2014–2019 (*N*_2019_=1,394) to examine whether trajectories of loneliness and neighborhood stability were associated with depressive symptoms, non-prescription substance use, past-year cannabis use, number of alcoholic drinks per week, and several domains of quality of life. Loneliness at baseline (Betas = 0.24 – 0.54) and changes in loneliness over time (Betas = 0.11 – 0.26) were associated with each outcome, except for the association between changes in loneliness over time and drinks per week (Beta=0.13, *p* = 4.14×10^-2^), which did not persist after correcting for multiple comparisons. Neighborhood stability at baseline was associated with past year cannabis use (Beta=0.26, *p* = 1.00×10^-2^), depressive symptoms (Beta=-0.12, *p* = 1.54×10^-3^), and overall self-reported health (Beta=-0.08, *p* = 2.05×10^-2^). Changes in neighborhood stability across time were not associated with any outcome. Neighborhood stability moderated the association between changes in loneliness and general health perceptions. Our results demonstrate both overall loneliness and changes in loneliness over time have implications for current mental health in WWH, while changes in neighborhood stability did not.
