## Supplemental tables for "Associations of Trajectories of Loneliness and Neighborhood Stability with Depression, Alcohol and Substance Use, and Quality of Life among Women Living with HIV"

### Sheet: Table S1
Model	Predictor	Outcome	Beta	95% CI (low)	95% CI (high)	SE	Pval	p_fdr	OR	OR 95% CI (low)	OR 95% CI (high)
Multivariate	Loneliness (intercept)	Cannabis use	0.355387	0.216391	0.494383	0.0709176	5.40738e-07	0	1.42673	1.24159	1.63949
Multivariate	Loneliness (intercept)	Cognitive functioning	0.403583	0.351277	0.455888	0.0266871	1.69178e-47	0	-	-	-
Multivariate	Loneliness (intercept)	Depressive symptoms	0.545704	0.490146	0.601261	0.0283462	1.37359e-82	0	-	-	-
Multivariate	Loneliness (intercept)	Drinks per week	0.280577	0.142442	0.418712	0.0704782	6.86121e-05	0	-	-	-
Multivariate	Loneliness (intercept)	Energy/Fatigue	0.333433	0.278719	0.388148	0.0279162	3.49539e-31	0	-	-	-
Multivariate	Loneliness (intercept)	General health	0.40648	0.354224	0.458737	0.0266621	3.49653e-48	0	-	-	-
Multivariate	Loneliness (intercept)	Mental health	0.51464	0.465095	0.564185	0.0252785	1.37957e-79	0	-	-	-
Multivariate	Loneliness (intercept)	Other substance use	0.466453	0.250145	0.682761	0.110363	2.37333e-05	0	1.59433	1.28421	1.97933
Multivariate	Loneliness (intercept)	Pain	0.335826	0.281951	0.389702	0.0274879	1.79634e-32	0	-	-	-
Multivariate	Loneliness (intercept)	Physical functioning	0.243581	0.188682	0.29848	0.0280103	1.08662e-17	0	-	-	-
Multivariate	Loneliness (intercept)	Role functioning	0.282012	0.226836	0.337188	0.0281517	9.3341e-23	0	-	-	-
Multivariate	Loneliness (intercept)	Social functioning	0.429361	0.378174	0.480548	0.0261162	4.96896e-55	0	-	-	-
Multivariate	Loneliness (slope)	Cannabis use	0.187483	0.0529365	0.322029	0.0686474	0.00631233	0	1.20621	1.05436	1.37993
Multivariate	Loneliness (slope)	Cognitive functioning	0.182938	0.132603	0.233274	0.0256818	1.79397e-12	0	-	-	-
Multivariate	Loneliness (slope)	Depressive symptoms	0.254925	0.201584	0.308266	0.0272153	7.46499e-21	0	-	-	-
Multivariate	Loneliness (slope)	Drinks per week	0.13875	0.00544085	0.27206	0.0680163	0.0413546	1	-	-	-
Multivariate	Loneliness (slope)	Energy/Fatigue	0.187765	0.135112	0.240419	0.0268646	4.52798e-12	0	-	-	-
Multivariate	Loneliness (slope)	General health	0.18862	0.138332	0.238908	0.0256577	3.57745e-13	0	-	-	-
Multivariate	Loneliness (slope)	Mental health	0.275199	0.22752	0.322878	0.0243263	2.72261e-28	0	-	-	-
Multivariate	Loneliness (slope)	Other substance use	0.279687	0.0686358	0.490739	0.107681	0.00939429	0	1.32272	1.07105	1.63352
Multivariate	Loneliness (slope)	Pain	0.152882	0.101036	0.204727	0.0264525	9.49819e-09	0	-	-	-
Multivariate	Loneliness (slope)	Physical functioning	0.119711	0.0668799	0.172542	0.0269552	9.75753e-06	0	-	-	-
Multivariate	Loneliness (slope)	Role functioning	0.122796	0.0696985	0.175894	0.0270912	6.39384e-06	0	-	-	-
Multivariate	Loneliness (slope)	Social functioning	0.244228	0.19497	0.293487	0.0251324	1.4881e-21	0	-	-	-
Multivariate	Neighborhood Stability (intercept)	Cannabis use	-0.254486	-0.448222	-0.0607503	0.0988465	0.0100369	0	0.775315	0.638763	0.941058
Multivariate	Neighborhood Stability (intercept)	Cognitive functioning	0.0352753	-0.0330645	0.103615	0.0348679	0.311889	1	-	-	-
Multivariate	Neighborhood Stability (intercept)	Depressive symptoms	0.119664	0.045614	0.193713	0.0377811	0.00153868	0	-	-	-
Multivariate	Neighborhood Stability (intercept)	Drinks per week	0.164854	-0.0174433	0.347151	0.0930104	0.0763245	1	-	-	-
Multivariate	Neighborhood Stability (intercept)	Energy/Fatigue	-0.0322395	-0.103727	0.0392479	0.0364739	0.37692	1	-	-	-
Multivariate	Neighborhood Stability (intercept)	General health	0.0808018	0.0125259	0.149078	0.0348352	0.0205296	0	-	-	-
Multivariate	Neighborhood Stability (intercept)	Mental health	0.00712276	-0.0576101	0.0718556	0.0330276	0.829288	1	-	-	-
Multivariate	Neighborhood Stability (intercept)	Other substance use	-0.26435	-0.593472	0.0647719	0.167922	0.115432	1	0.767705	0.552406	1.06692
Multivariate	Neighborhood Stability (intercept)	Pain	0.0266545	-0.0437361	0.0970452	0.0359143	0.458126	1	-	-	-
Multivariate	Neighborhood Stability (intercept)	Physical functioning	0.0345989	-0.0371295	0.106327	0.0365968	0.344637	1	-	-	-
Multivariate	Neighborhood Stability (intercept)	Role functioning	-0.00624729	-0.0783377	0.0658431	0.0367815	0.865157	1	-	-	-
Multivariate	Neighborhood Stability (intercept)	Social functioning	0.0228764	-0.0440015	0.0897544	0.034122	0.50271	1	-	-	-
Multivariate	Neighborhood Stability (slope)	Cannabis use	-0.0411492	-0.194082	0.111784	0.0780285	0.597943	1	0.959686	0.82359	1.11827
Multivariate	Neighborhood Stability (slope)	Cognitive functioning	-0.035093	-0.0897187	0.0195328	0.0278708	0.208223	1	-	-	-
Multivariate	Neighborhood Stability (slope)	Depressive symptoms	-0.00853158	-0.0675061	0.050443	0.0300896	0.776764	1	-	-	-
Multivariate	Neighborhood Stability (slope)	Drinks per week	0.0176636	-0.127621	0.162948	0.0741261	0.811655	1	-	-	-
Multivariate	Neighborhood Stability (slope)	Energy/Fatigue	-0.060812	-0.117954	-0.00367024	0.0291545	0.0371986	1	-	-	-
Multivariate	Neighborhood Stability (slope)	General health	-0.0200367	-0.0746113	0.0345379	0.0278447	0.471917	1	-	-	-
Multivariate	Neighborhood Stability (slope)	Mental health	-0.0175774	-0.06932	0.0341652	0.0263998	0.505654	1	-	-	-
Multivariate	Neighborhood Stability (slope)	Other substance use	0.123469	-0.130251	0.377189	0.129451	0.340191	1	1.13142	0.877875	1.45818
Multivariate	Neighborhood Stability (slope)	Pain	-0.0174303	-0.0736953	0.0388348	0.0287072	0.543848	1	-	-	-
Multivariate	Neighborhood Stability (slope)	Physical functioning	-0.000388216	-0.0577225	0.0569461	0.0292527	0.989414	1	-	-	-
Multivariate	Neighborhood Stability (slope)	Role functioning	-0.0215919	-0.0792156	0.0360318	0.0294004	0.46284	1	-	-	-
Multivariate	Neighborhood Stability (slope)	Social functioning	-0.0225399	-0.0759971	0.0309174	0.0272746	0.408735	1	-	-	-
Univariate	Loneliness (intercept)	Cannabis use	0.280292	0.156537	0.404047	0.0631414	9.03288e-06	0	1.32352	1.16945	1.49787
Univariate	Loneliness (intercept)	Cognitive functioning	0.36931	0.319335	0.419286	0.0254983	2.74794e-44	0	-	-	-
Univariate	Loneliness (intercept)	Depressive symptoms	0.484072	0.430251	0.537893	0.0274604	1.50116e-69	0	-	-	-
Univariate	Loneliness (intercept)	Drinks per week	0.236128	0.106322	0.365933	0.0662284	0.000363365	0	-	-	-
Univariate	Loneliness (intercept)	Energy/Fatigue	0.297162	0.245831	0.348494	0.0261899	1.46527e-28	0	-	-	-
Univariate	Loneliness (intercept)	General health	0.375068	0.325215	0.424922	0.0254357	9.93791e-46	0	-	-	-
Univariate	Loneliness (intercept)	Mental health	0.44907	0.400996	0.497145	0.0245282	4.98232e-67	0	-	-	-
Univariate	Loneliness (intercept)	Other substance use	0.442659	0.248294	0.637023	0.0991672	8.05333e-06	0	1.55684	1.28184	1.89084
Univariate	Loneliness (intercept)	Pain	0.299247	0.24795	0.350544	0.0261723	5.87558e-29	0	-	-	-
Univariate	Loneliness (intercept)	Physical functioning	0.228608	0.176283	0.280932	0.0266966	2.95784e-17	0	-	-	-
Univariate	Loneliness (intercept)	Role functioning	0.266757	0.214951	0.318563	0.0264322	3.89251e-23	0	-	-	-
Univariate	Loneliness (intercept)	Social functioning	0.392012	0.342533	0.441491	0.025245	3.82922e-50	0	-	-	-
Univariate	Loneliness (slope)	Cannabis use	0.106256	-0.0219037	0.234416	0.065389	0.104165	1	1.11211	0.978334	1.26417
Univariate	Loneliness (slope)	Cognitive functioning	0.123241	0.0706249	0.175857	0.0268455	4.82922e-06	0	-	-	-
Univariate	Loneliness (slope)	Depressive symptoms	0.149081	0.0899213	0.20824	0.0301839	7.84923e-07	0	-	-	-
Univariate	Loneliness (slope)	Drinks per week	0.0618218	-0.0679307	0.191574	0.0662015	0.350385	1	-	-	-
Univariate	Loneliness (slope)	Energy/Fatigue	0.135845	0.0833174	0.188373	0.0268003	4.56145e-07	0	-	-	-
Univariate	Loneliness (slope)	General health	0.125975	0.073377	0.178572	0.0268361	2.94954e-06	0	-	-	-
Univariate	Loneliness (slope)	Mental health	0.18127	0.129135	0.233404	0.0265997	1.42121e-11	0	-	-	-
Univariate	Loneliness (slope)	Other substance use	0.282041	0.0677148	0.496368	0.109352	0.00990297	0	1.32583	1.07006	1.64274
Univariate	Loneliness (slope)	Pain	0.106364	0.0536427	0.159085	0.0268991	8.07954e-05	0	-	-	-
Univariate	Loneliness (slope)	Physical functioning	0.0854577	0.0326279	0.138288	0.0269545	0.00155639	0	-	-	-
Univariate	Loneliness (slope)	Role functioning	0.087896	0.0350776	0.140714	0.0269487	0.0011356	0	-	-	-
Univariate	Loneliness (slope)	Social functioning	0.181846	0.129718	0.233975	0.0265968	1.22198e-11	0	-	-	-
Univariate	Neighborhood Stability (intercept)	Cannabis use	-0.0827009	-0.217127	0.0517249	0.0685858	0.227894	1	0.920626	0.804828	1.05309
Univariate	Neighborhood Stability (intercept)	Cognitive functioning	0.0321866	-0.0226151	0.0869882	0.0279605	0.249887	1	-	-	-
Univariate	Neighborhood Stability (intercept)	Depressive symptoms	0.0503327	-0.011515	0.11218	0.0315555	0.110701	1	-	-	-
Univariate	Neighborhood Stability (intercept)	Drinks per week	0.172913	0.0389964	0.306829	0.068326	0.0113834	0	-	-	-
Univariate	Neighborhood Stability (intercept)	Energy/Fatigue	-0.015401	-0.0703543	0.0395523	0.0280379	0.582899	1	-	-	-
Univariate	Neighborhood Stability (intercept)	General health	0.0279191	-0.0268291	0.0826673	0.0279333	0.317743	1	-	-	-
Univariate	Neighborhood Stability (intercept)	Mental health	0.00861662	-0.0463665	0.0635998	0.0280531	0.758776	1	-	-	-
Univariate	Neighborhood Stability (intercept)	Other substance use	-0.259642	-0.492697	-0.026587	0.118908	0.0289948	1	0.771328	0.610977	0.973763
Univariate	Neighborhood Stability (intercept)	Pain	-0.0203559	-0.0751274	0.0344156	0.0279452	0.466487	1	-	-	-
Univariate	Neighborhood Stability (intercept)	Physical functioning	-0.0554271	-0.110112	-0.000742306	0.0279009	0.0471815	1	-	-	-
Univariate	Neighborhood Stability (intercept)	Role functioning	-0.0282416	-0.0830805	0.0265973	0.0279796	0.312988	1	-	-	-
Univariate	Neighborhood Stability (intercept)	Social functioning	0.0262793	-0.0284141	0.0809726	0.0279053	0.346507	1	-	-	-
Univariate	Neighborhood Stability (slope)	Cannabis use	0.00122688	-0.131487	0.133941	0.0677127	0.985544	1	1.00123	0.87679	1.14333
Univariate	Neighborhood Stability (slope)	Cognitive functioning	-0.0561079	-0.110671	-0.00154476	0.0278389	0.0440642	1	-	-	-
Univariate	Neighborhood Stability (slope)	Depressive symptoms	-0.0364836	-0.098094	0.0251268	0.0314345	0.245795	1	-	-	-
Univariate	Neighborhood Stability (slope)	Drinks per week	-0.10262	-0.236687	0.0314467	0.0684027	0.133553	1	-	-	-
Univariate	Neighborhood Stability (slope)	Energy/Fatigue	-0.0526569	-0.10736	0.00204613	0.0279102	0.0594314	1	-	-	-
Univariate	Neighborhood Stability (slope)	General health	-0.0443181	-0.0988533	0.010217	0.0278246	0.111457	1	-	-	-
Univariate	Neighborhood Stability (slope)	Mental health	-0.0254585	-0.0802448	0.0293277	0.0279527	0.362586	1	-	-	-
Univariate	Neighborhood Stability (slope)	Other substance use	0.199134	-0.0203867	0.418655	0.112003	0.0754131	1	1.22035	0.97982	1.51992
Univariate	Neighborhood Stability (slope)	Pain	-0.0241483	-0.0787345	0.030438	0.0278506	0.386068	1	-	-	-
Univariate	Neighborhood Stability (slope)	Physical functioning	0.00140218	-0.0531856	0.0559899	0.0278514	0.959855	1	-	-	-
Univariate	Neighborhood Stability (slope)	Role functioning	-0.0230554	-0.0777206	0.0316098	0.0278909	0.408602	1	-	-	-
Univariate	Neighborhood Stability (slope)	Social functioning	-0.0428561	-0.0973376	0.0116255	0.0277972	0.123382	1	-	-	-

### Sheet: Table S2
Model	Outcome	Beta	SE	P	p_bonf
Loneliness (int)*Neighborhood stability (int)	Mental health	0.0478647	0.0272764	0.0795444	0
Loneliness (slp)*Neighborhood stability (slp)	Mental health	0.0193468	0.0254041	0.446467	0
Loneliness (int)*Neighborhood stability (slp)	Mental health	0.0143454	0.0273287	0.599734	0
Loneliness (slp)*Neighborhood stability (int)	Mental health	0.0561054	0.0272389	0.0396342	0
Loneliness (int)*Neighborhood stability (int)	Energy/Fatigue	0.0166351	0.0301445	0.581155	0
Loneliness (slp)*Neighborhood stability (slp)	Energy/Fatigue	-0.0112556	0.0280753	0.688557	0
Loneliness (int)*Neighborhood stability (slp)	Energy/Fatigue	0.0236591	0.0302023	0.43357	0
Loneliness (slp)*Neighborhood stability (int)	Energy/Fatigue	0.0470161	0.0301031	0.118586	0
Loneliness (int)*Neighborhood stability (int)	Role functioning	0.0236445	0.0304377	0.437417	0
Loneliness (slp)*Neighborhood stability (slp)	Role functioning	-0.0119765	0.0283483	0.672753	0
Loneliness (int)*Neighborhood stability (slp)	Role functioning	0.00942634	0.030496	0.757297	0
Loneliness (slp)*Neighborhood stability (int)	Role functioning	0.0176655	0.0303958	0.561225	0
Loneliness (int)*Neighborhood stability (int)	Social functioning	0.0615343	0.0281692	0.0291185	0
Loneliness (slp)*Neighborhood stability (slp)	Social functioning	0.0384533	0.0262355	0.142988	0
Loneliness (int)*Neighborhood stability (slp)	Social functioning	0.0428326	0.0282231	0.129363	0
Loneliness (slp)*Neighborhood stability (int)	Social functioning	0.0434498	0.0281304	0.122707	0
Loneliness (int)*Neighborhood stability (int)	Physical functioning	0.0348843	0.0302797	0.249519	0
Loneliness (slp)*Neighborhood stability (slp)	Physical functioning	0.0051279	0.0282012	0.855744	0
Loneliness (int)*Neighborhood stability (slp)	Physical functioning	0.026389	0.0303377	0.384559	0
Loneliness (slp)*Neighborhood stability (int)	Physical functioning	0.0194142	0.0302381	0.520965	0
Loneliness (int)*Neighborhood stability (int)	Cognitive functioning	0.0287104	0.0287556	0.31827	0
Loneliness (slp)*Neighborhood stability (slp)	Cognitive functioning	0.0523962	0.0267817	0.0506436	0
Loneliness (int)*Neighborhood stability (slp)	Cognitive functioning	-0.0210316	0.0288106	0.465533	0
Loneliness (slp)*Neighborhood stability (int)	Cognitive functioning	0.070281	0.028716	0.0145274	0
Loneliness (int)*Neighborhood stability (int)	General health	0.0540199	0.0286544	0.0596371	0
Loneliness (slp)*Neighborhood stability (slp)	General health	0.0836715	0.0266874	0.00175814	1
Loneliness (int)*Neighborhood stability (slp)	General health	0.0582228	0.0287093	0.0427759	0
Loneliness (slp)*Neighborhood stability (int)	General health	0.0851354	0.028615	0.00298558	1
Loneliness (int)*Neighborhood stability (int)	Pain	0.0170245	0.0297086	0.566717	0
Loneliness (slp)*Neighborhood stability (slp)	Pain	0.034195	0.0276692	0.216752	0
Loneliness (int)*Neighborhood stability (slp)	Pain	0.0307392	0.0297655	0.301943	0
Loneliness (slp)*Neighborhood stability (int)	Pain	0.00685697	0.0296677	0.817256	0
Loneliness (int)*Neighborhood stability (int)	Depressive symptoms	0.0115716	0.0304727	0.704142	0
Loneliness (slp)*Neighborhood stability (slp)	Depressive symptoms	0.0372843	0.0284497	0.190016	0
Loneliness (int)*Neighborhood stability (slp)	Depressive symptoms	0.0478697	0.0306668	0.118533	0
Loneliness (slp)*Neighborhood stability (int)	Depressive symptoms	0.0445953	0.0305289	0.144082	0
Loneliness (int)*Neighborhood stability (int)	Drinks per week	0.0722433	0.0759474	0.341488	0
Loneliness (slp)*Neighborhood stability (slp)	Drinks per week	0.0812941	0.0710002	0.252216	0
Loneliness (int)*Neighborhood stability (slp)	Drinks per week	0.097794	0.07609	0.198708	0
Loneliness (slp)*Neighborhood stability (int)	Drinks per week	0.0198063	0.0762176	0.794967	0
Loneliness (int)*Neighborhood stability (int)	Cannabis use	-0.00400567	0.0773962	0.958724	0
Loneliness (slp)*Neighborhood stability (slp)	Cannabis use	0.0404444	0.0726724	0.577848	0
Loneliness (int)*Neighborhood stability (slp)	Cannabis use	0.124528	0.0773895	0.107594	0
Loneliness (slp)*Neighborhood stability (int)	Cannabis use	0.0288368	0.0798271	0.717919	0
Loneliness (int)*Neighborhood stability (int)	Other substance use	-0.115235	0.124356	0.354109	0
Loneliness (slp)*Neighborhood stability (slp)	Other substance use	0.0721305	0.109938	0.51176	0
Loneliness (int)*Neighborhood stability (slp)	Other substance use	0.03389	0.122495	0.782038	0
Loneliness (slp)*Neighborhood stability (int)	Other substance use	-0.0309334	0.126795	0.807259	0

### Sheet: Table S3
Model	Outcome	Beta	SE	P	p_bonf
Age*Neighborhood stability (int)	Mental health	-0.00138411	0.00279555	0.62061	0
Age*Neighborhood stability (slp)	Mental health	0.00327428	0.0029418	0.265918	0
Age*Loneliness (int)	Mental health	-0.00175704	0.00284564	0.537054	0
Age*Loneliness (slp)	Mental health	-0.00226777	0.00264402	0.391227	0
Age*Neighborhood stability (int)	Energy/Fatigue	-0.00105691	0.00309055	0.732423	0
Age*Neighborhood stability (slp)	Energy/Fatigue	-0.00158958	0.00325223	0.625095	0
Age*Loneliness (int)	Energy/Fatigue	-0.00141912	0.00314593	0.652	0
Age*Loneliness (slp)	Energy/Fatigue	0.000391619	0.00292303	0.893443	0
Age*Neighborhood stability (int)	Role functioning	0.00224646	0.00311422	0.470828	0
Age*Neighborhood stability (slp)	Role functioning	0.00186985	0.00327713	0.568393	0
Age*Loneliness (int)	Role functioning	-0.00362616	0.00317002	0.252893	0
Age*Loneliness (slp)	Role functioning	-0.00197294	0.00294541	0.503089	0
Age*Neighborhood stability (int)	Social functioning	-0.00353721	0.00288539	0.220471	0
Age*Neighborhood stability (slp)	Social functioning	0.00394712	0.00303633	0.193859	0
Age*Loneliness (int)	Social functioning	-0.00179312	0.00293709	0.541638	0
Age*Loneliness (slp)	Social functioning	-0.000771111	0.00272898	0.777559	0
Age*Neighborhood stability (int)	Physical functioning	0.00120404	0.00310028	0.697814	0
Age*Neighborhood stability (slp)	Physical functioning	-0.000353171	0.00326247	0.913813	0
Age*Loneliness (int)	Physical functioning	-0.0009285	0.00315584	0.768643	0
Age*Loneliness (slp)	Physical functioning	-0.00248699	0.00293223	0.396517	0
Age*Neighborhood stability (int)	Cognitive functioning	0.00127901	0.00294428	0.664072	0
Age*Neighborhood stability (slp)	Cognitive functioning	0.00866254	0.00309831	0.00525682	0
Age*Loneliness (int)	Cognitive functioning	-0.0025166	0.00299704	0.401243	0
Age*Loneliness (slp)	Cognitive functioning	-0.000433028	0.00278469	0.87645	0
Age*Neighborhood stability (int)	General health	-0.00272604	0.00294391	0.354633	0
Age*Neighborhood stability (slp)	General health	0.00320373	0.00309791	0.301267	0
Age*Loneliness (int)	General health	-0.00567504	0.00299666	0.0584895	0
Age*Loneliness (slp)	General health	-0.00337985	0.00278433	0.225028	0
Age*Neighborhood stability (int)	Pain	-0.00104196	0.00304158	0.731978	0
Age*Neighborhood stability (slp)	Pain	-0.0023873	0.00320069	0.45589	0
Age*Loneliness (int)	Pain	-0.00173968	0.00309608	0.574289	0
Age*Loneliness (slp)	Pain	-0.00298617	0.00287671	0.299452	0
Age*Neighborhood stability (int)	Depressive symptoms	0.00100232	0.00318676	0.753122	0
Age*Neighborhood stability (slp)	Depressive symptoms	0.00809272	0.00332525	0.0149446	0
Age*Loneliness (int)	Depressive symptoms	-0.00185278	0.00318126	0.560295	0
Age*Loneliness (slp)	Depressive symptoms	-0.00253858	0.00295862	0.390876	0
Age*Neighborhood stability (int)	Drinks per week	0.00482018	0.00790981	0.542265	0
Age*Neighborhood stability (slp)	Drinks per week	0.00515402	0.00825276	0.532285	0
Age*Loneliness (int)	Drinks per week	-0.00439053	0.00792798	0.579714	0
Age*Loneliness (slp)	Drinks per week	0.0042938	0.00743739	0.563719	0
Age*Neighborhood stability (int)	Cannabis use	-0.0102989	0.00880276	0.242014	0
Age*Neighborhood stability (slp)	Cannabis use	-0.0158055	0.00877565	0.0716931	0
Age*Loneliness (int)	Cannabis use	-0.00433477	0.00812308	0.593593	0
Age*Loneliness (slp)	Cannabis use	-0.00553825	0.00762817	0.467823	0
Age*Neighborhood stability (int)	Other substance use	-0.00273229	0.0139136	0.844316	0
Age*Neighborhood stability (slp)	Other substance use	-0.00107978	0.0144492	0.94043	0
Age*Loneliness (int)	Other substance use	-0.00979764	0.0121567	0.420275	0
Age*Loneliness (slp)	Other substance use	0.00481136	0.0109723	0.661022	0
